# Pooled Saliva Specimens for SARS-CoV-2 Testing

**DOI:** 10.1101/2020.10.02.20204859

**Authors:** Bidisha Barat, Sanchita Das, Valeria De Giorgi, David K. Henderson, Stacy Kopka, Anna F. Lau, Tracey Miller, Theresa Moriarty, Tara N. Palmore, Shari Sawney, Chris Spalding, Patricia Tanjutco, Glenn Wortmann, Adrian M. Zelazny, Karen M. Frank

**Author notes:** Corresponding Author Karen M Frank, MD, PhD, Dept of Laboratory Medicine, Clinical Center, NIH, Room 2C306, Bldg 10, 10 Center Drive, Bethesda, MD 20892.

## Abstract

We evaluated saliva (SAL) specimens for SARS-CoV-2 RT-PCR testing by comparison of 459 prospectively paired nasopharyngeal (NP) or mid-turbinate (MT) swabs from 449 individuals with the aim of using saliva for asymptomatic screening. Samples were collected in a drive-through car line for symptomatic individuals (N=380) and in the emergency department (ED) (N=69). The percent positive and negative agreement of saliva compared to nasopharyngeal swab were 81.1% (95% CI: 65.8% – 90.5%) and 99.8% (95% CI: 98.7% – 100%), respectively. The sensitivity increased to 90.0% (95% CI: 74.4% – 96.5%) when considering only samples with moderate to high viral load (Cycle threshold (Ct) for the NP <=34). Pools of five saliva specimens were also evaluated on three platforms: bioMérieux NucliSENS easyMAG with ABI 7500Fast (CDC assay), Hologic Panther Fusion, and Roche COBAS 6800. The median loss of signal upon pooling was 2-4 Ct values across the platforms. The sensitivity of detecting a positive specimen in a pool compared with testing individually was 100%, 93%, and 95% for CDC 2019-nCoV Real-Time RT-PCR, Panther Fusion® SARS-CoV-2 assay, and cobas® SARS-CoV-2 test respectively, with decreased sample detection trending with lower viral load. We conclude that although pooled saliva testing, as collected in this study, is not quite as sensitive as NP/MT testing, saliva testing is adequate to detect individuals with higher viral loads in an asymptomatic screening program, does not require swabs or viral transport media for collection, and may help to improve voluntary screening compliance for those individuals averse to various forms of nasal collections.
