## Supplemental Tables S3-S6 for "Pooled Saliva Specimens for SARS-CoV-2 Testing"

### Sheet: Table S3 NIH Car Line
Age (Decade)	Gender	NIH NP (POS /NEG /IND)	NIH SAL (POS /NEG /IND)	NP N1 Ct	NP N2 Ct	NP RP Ct	SAL N1 Ct	SAL N2 Ct	SAL RP Ct	Mucolyse (Yes / No)	Failed Extraction (Yes / No)	MT
30s	M	IND	NEG	38	NEG	23	NEG	NEG	21	No	No
20s	M	IND	NEG	36	NEG	24	NEG	NEG	22	No	No	MT
40s	M	POS	IND	38	44	24	37	NEG	21	No	No	MT
50s	F	POS	NEG	30	36	23	NEG	NEG	21	No	No	MT
50s	M	POS	NEG	33	40	25	NEG	NEG	22	No	No
20s	M	POS	NEG	35	41	22	NEG	NEG	22	No	No
30s	M	POS	POS	34	40	27	37	44	23	Yes	Yes	MT
30s	M	POS	POS	17	18	22	30	34	21	Yes	No
30s	F	POS	POS	17	18	22	21	23	20	Yes	No
40s	M	POS	POS	34	39	24	31	35	21	No	No
30s	M	POS	POS	24	27	23	29	33	22	No	No
40s	F	POS	POS	17	18	23	33	38	22	No	No
20s	M	POS	POS	18	20	23	23	26	24	No	No
20s	F	POS	POS	22	24	24	30	32	22	No	No
40s	F	POS	POS	30	34	24	31	35	22	No	No	MT
50s	F	POS	POS	30	35	23	36	44	22	No	No	MT
30s	F	POS	POS	35	39	24	33	39	23	No	No	MT
30s	F	POS	POS	20	22	22	21	23	23	No	No
50s	M	POS	POS	24	26	25	29	33	21	No	No
50s	F	POS	POS	30	37	26	28	34	21	No	No
40s	M	POS	POS	25	28	22	30	34	20	No	No
20s	M	POS	POS	16	17	23	22	24	22	No	No
40s	M	NEG	NEG			24			20	Yes	Yes
60s	M	NEG	NEG			24			21	Yes	Yes
30s	M	NEG	NEG			25			20	Yes	Yes
20s	M	NEG	NEG			23			21	Yes	Yes
60s	F	NEG	NEG			23			20	Yes	Yes
40s	F	NEG	NEG			24			20	Yes	Yes
20s	M	NEG	NEG			21			23	Yes	No
60s	F	NEG	NEG			23			21	Yes	No
30s	F	NEG	NEG			24			21	Yes	No
40s	M	NEG	NEG			25			22	Yes	No
30s	F	NEG	NEG			25			21	Yes	No
40s	M	NEG	NEG			23			21	Yes	No
50s	F	NEG	NEG			24			22	Yes	No
50s	M	NEG	NEG			24			19	Yes	No
50s	F	NEG	NEG			25			22	Yes	No
40s	F	NEG	NEG			26			22	Yes	No
40s	M	NEG	NEG			25			21	Yes	No
30s	F	NEG	NEG			23			22	Yes	No
30s	M	NEG	NEG			24			22	Yes	No
30s	M	NEG	NEG			23			20	Yes	No
30s	M	NEG	NEG			24			23	Yes	No
20s	M	NEG	NEG			23			23	Yes	No
40s	M	NEG	NEG			22			23	Yes	No
50s	F	NEG	NEG			23			23	Yes	No
60s	F	NEG	NEG			24			21	Yes	No
50s	M	NEG	NEG			23			21	Yes	No
50s	F	NEG	NEG			24			21	Yes	No
30s	F	NEG	NEG			25			21	Yes	No
50s	F	NEG	NEG			24			22	Yes	No
40s	M	NEG	NEG			25			26	Yes	No
50s	F	NEG	NEG			23			23	Yes	No
40s	F	NEG	NEG			24			22	Yes	No
60s	F	NEG	NEG			25			22	Yes	No
30s	M	NEG	NEG			26			22	Yes	No
70s	F	NEG	NEG			23			21	Yes	No
20s	F	NEG	NEG			23			22	Yes	No
30s	F	NEG	NEG			21			19	Yes	No
40s	F	NEG	NEG			25			20	Yes	No
30s	F	NEG	NEG			23			21	Yes	No
30s	M	NEG	NEG			23			22	Yes	No
30s	M	NEG	NEG			23			30	Yes	No
50s	M	NEG	NEG			22			21	Yes	No
20s	F	NEG	NEG			23			21	Yes	No
50s	F	NEG	NEG			24			22	Yes	No
50s	M	NEG	NEG			25			21	Yes	No
60s	F	NEG	NEG			26			22	Yes	No
40s	F	NEG	NEG			24			21	Yes	No
50s	M	NEG	NEG			26			21	Yes	No
60s	M	NEG	NEG			23			21	Yes	No
30s	F	NEG	NEG			27			22	Yes	No
40s	F	NEG	NEG			23			22	Yes	No
50s	M	NEG	NEG			22			21	Yes	No
60s	M	NEG	NEG			26			21	Yes	No
40s	F	NEG	NEG			24			22	Yes	No
20s	F	NEG	NEG			24			20	No	Yes
40s	M	NEG	NEG			22			22	No	Yes
40s	M	NEG	NEG			23			22	No	Yes
30s	M	NEG	NEG			24			23	No	Yes
50s	M	NEG	NEG			27			23	No	Yes
40s	M	NEG	NEG			27			22	No	Yes
50s	F	NEG	NEG			23			21	No	No
20s	F	NEG	NEG			22			22	No	No
40s	M	NEG	NEG			26			23	No	No
20s	M	NEG	NEG			23			22	No	No
30s	F	NEG	NEG			22			22	No	No
20s	F	NEG	NEG			24			23	No	No
30s	F	NEG	NEG			24			22	No	No
40s	M	NEG	NEG			24			21	No	No
40s	M	NEG	NEG			27			21	No	No
30s	M	NEG	NEG			26			23	No	No
40s	M	NEG	NEG			23			23	No	No
30s	M	NEG	NEG			25			22	No	No
30s	F	NEG	NEG			25			21	No	No
30s	M	NEG	NEG			22			22	No	No
40s	F	NEG	NEG			25			21	No	No
60s	F	NEG	NEG			23			22	No	No
30s	M	NEG	NEG			22			23	No	No
40s	F	NEG	NEG			23			25	No	No
20s	F	NEG	NEG			24			24	No	No
50s	F	NEG	NEG			23			21	No	No
50s	F	NEG	NEG			24			24	No	No
60s	F	NEG	NEG			25			21	No	No
70s	F	NEG	NEG			24			23	No	No
40s	F	NEG	NEG			24			23	No	No
30s	F	NEG	NEG			22			22	No	No
40s	F	NEG	NEG			23			21	No	No
30s	F	NEG	NEG			22			23	No	No
40s	M	NEG	NEG			24			25	No	No
40s	M	NEG	NEG			26			24	No	No
30s	F	NEG	NEG			23			22	No	No
30s	F	NEG	NEG			23			20	No	No
60s	F	NEG	NEG			24			22	No	No
50s	F	NEG	NEG			24			23	No	No
30s	M	NEG	NEG			25			23	No	No
60s	F	NEG	NEG			24			21	No	No
50s	M	NEG	NEG			25			21	No	No
60s	M	NEG	NEG			23			21	No	No
40s	M	NEG	NEG			23			22	No	No
30s	F	NEG	NEG			23			21	No	No
40s	F	NEG	NEG			25			23	No	No
30s	F	NEG	NEG			24			22	No	No
30s	M	NEG	NEG			24			24	No	No
50s	F	NEG	NEG			26			23	No	No
50s	F	NEG	NEG			25			21	No	No
20s	F	NEG	NEG			27			24	No	No
40s	F	NEG	NEG			24			21	No	No
40s	M	NEG	NEG			23			20	No	No
40s	M	NEG	NEG			23			22	No	No
Unknown	F	NEG	NEG			23			23	No	No
20s	F	NEG	NEG			24			22	No	No
50s	F	NEG	NEG			24			24	No	No
30s	F	NEG	NEG			24			25	No	No
30s	M	NEG	NEG			24			21	No	No
40s	M	NEG	NEG			25			22	No	No
50s	M	NEG	NEG			23			21	No	No
30s	M	NEG	NEG			25			23	No	No
30s	M	NEG	NEG			25			23	No	No
50s	F	NEG	NEG			31			22	No	No
50s	F	NEG	NEG			23			22	No	No
20s	M	NEG	NEG			24			22	No	No
30s	F	NEG	NEG			26			22	No	No
20s	M	NEG	NEG			23			21	No	No
20s	M	NEG	NEG			23			22	No	No
30s	F	NEG	NEG			24			23	No	No
50s	F	NEG	NEG			22			20	No	No
30s	M	NEG	NEG			23			22	No	No
30s	F	NEG	NEG			23			22	No	No
30s	F	NEG	NEG			22			23	No	No
30s	F	NEG	NEG			24			21	No	No
40s	M	NEG	NEG			25			24	No	No
30s	F	NEG	NEG			24			21	No	No
40s	F	NEG	NEG			26			23	No	No
50s	M	NEG	NEG			23			21	No	No
40s	M	NEG	NEG			23			21	No	No
20s	F	NEG	NEG			23			23	No	No
20s	F	NEG	NEG			25			22	No	No
40s	F	NEG	NEG			25			22	No	No
20s	M	NEG	NEG			22			22	No	No
50s	F	NEG	NEG			24			22	No	No
40s	F	NEG	NEG			26			23	No	No
40s	F	NEG	NEG			25			22	No	No
50s	F	NEG	NEG			22			22	No	No
60s	M	NEG	NEG			24			21	No	No
50s	M	NEG	NEG			23			22	No	No
50s	M	NEG	NEG			23			22	No	No
50s	M	NEG	NEG			24			21	No	No
30s	F	NEG	NEG			25			22	No	No
40s	F	NEG	NEG			24			22	No	No
30s	F	NEG	NEG			24			22	No	No
40s	M	NEG	NEG			24			21	No	No
20s	F	NEG	NEG			24			22	No	No
50s	F	NEG	NEG			23			22	No	No
40s	F	NEG	NEG			23			21	No	No
20s	F	NEG	NEG			24			23	No	No
20s	F	NEG	NEG			24			22	No	No
20s	F	NEG	NEG			24			21	No	No
50s	M	NEG	NEG			24			22	No	No
30s	F	NEG	NEG			24			23	No	No
30s	M	NEG	NEG			25			21	No	No
30s	M	NEG	NEG			23			22	No	No
20s	F	NEG	NEG			23			21	No	No
40s	M	NEG	NEG			22			22	No	No
20s	M	NEG	NEG			25			23	No	No
30s	M	NEG	NEG			24			23	No	No
30s	F	NEG	NEG			23			22	No	No
40s	M	NEG	NEG			24			22	No	No
20s	F	NEG	NEG			22			23	No	No
40s	F	NEG	NEG			22			22	No	No
50s	M	NEG	NEG			23			22	No	No
40s	M	NEG	NEG			25			21	No	No
30s	F	NEG	NEG			23			21	No	No
40s	M	NEG	NEG			24			21	No	No
50s	F	NEG	NEG			24			21	No	No
20s	F	NEG	NEG			23			22	No	No
50s	F	NEG	NEG			28			21	No	No
40s	F	NEG	NEG			25			21	No	No
60s	M	NEG	NEG			25			21	No	No
30s	F	NEG	NEG			23			21	No	No
60s	M	NEG	NEG			26			24	No	No
50s	F	NEG	NEG			22			23	No	No
40s	F	NEG	NEG			24			21	No	No
30s	F	NEG	NEG			24			21	No	No
60s	F	NEG	NEG			25			23	No	No
40s	M	NEG	NEG			25			22	No	No
30s	F	NEG	NEG			23			23	No	No
30s	F	NEG	NEG			24			22	No	No
20s	M	NEG	NEG			24			23	No	No
50s	F	NEG	NEG			24			21	No	No
30s	M	NEG	NEG			23			23	No	No
50s	M	NEG	NEG			25			24	No	No
50s	F	NEG	NEG			24			23	No	No
20s	F	NEG	NEG			22			22	No	No
30s	F	NEG	NEG			24			24	No	No
20s	F	NEG	NEG			23			23	No	No
20s	M	NEG	NEG			24			21	No	No
30s	M	NEG	NEG			23			22	No	No
30s	M	NEG	NEG			25			24	No	No
30s	M	NEG	NEG			24			21	No	No
40s	F	NEG	NEG			23			23	No	No
50s	F	NEG	NEG			23			22	No	No
30s	M	NEG	NEG			25			22	No	No
50s	F	NEG	NEG			24			21	No	No
30s	F	NEG	NEG			24			21	No	No
50s	M	NEG	NEG			24			21	No	No
30s	M	NEG	NEG			22			23	No	No
30s	M	NEG	NEG			24			23	No	No
40s	F	NEG	NEG			23			22	No	No
30s	M	NEG	NEG			25			22	No	No
50s	F	NEG	NEG			26			21	No	No
40s	F	NEG	NEG			24			21	No	No
40s	F	NEG	NEG			23			22	No	No
40s	M	NEG	NEG			24			21	No	No
20s	F	NEG	NEG			22			22	No	No
50s	F	NEG	NEG			25			23	No	No
20s	F	NEG	NEG			22			21	No	No
40s	M	NEG	NEG			24			27	No	No
60s	F	NEG	NEG			24			22	No	No
40s	M	NEG	NEG			24			23	No	No
30s	F	NEG	NEG			24			22	No	No
40s	F	NEG	NEG			24			22	No	No
30s	F	NEG	NEG			23			21	No	No
20s	F	NEG	NEG			24			23	No	No
30s	M	NEG	NEG			25			23	No	No
20s	F	NEG	NEG			23			22	No	No
40s	F	NEG	NEG			24			21	No	No
40s	M	NEG	NEG			23			21	No	No
40s	F	NEG	NEG			24			23	No	No
50s	F	NEG	NEG			24			22	No	No
40s	F	NEG	NEG			24			21	No	No
50s	M	NEG	NEG			24			22	No	No
50s	F	NEG	NEG			24			22	No	No
40s	F	NEG	NEG			23			20	No	No
30s	F	NEG	NEG			23			21	No	No
50s	F	NEG	NEG			24			20	No	No
40s	F	NEG	NEG			24			22	No	No
50s	F	NEG	NEG			23			21	No	No
60s	M	NEG	NEG			23			23	No	No
20s	M	NEG	NEG			25			25	No	No
50s	M	NEG	NEG			23			22	No	No
30s	F	NEG	NEG			25			23	No	No
50s	F	NEG	NEG			23			21	No	No
60s	F	NEG	NEG			26			25	No	No
30s	F	NEG	NEG			24			24	No	No
30s	M	NEG	NEG			24			20	No	No
30s	F	NEG	NEG			23			24	No	No
30s	F	NEG	NEG			23			21	No	No
20s	F	NEG	NEG			24			21	No	No
50s	M	NEG	NEG			23			21	No	No
40s	F	NEG	NEG			22			23	No	No
20s	F	NEG	NEG			23			23	No	No
60s	M	NEG	NEG			23			21	No	No
50s	F	NEG	NEG			23			21	No	No
60s	M	NEG	NEG			25			22	No	No
30s	M	NEG	NEG			23			22	No	No
50s	M	NEG	NEG			22			20	No	No
30s	F	NEG	NEG			24			22	No	No
30s	F	NEG	NEG			24			22	No	No
40s	F	NEG	NEG			23			24	No	No
30s	M	NEG	NEG			24			23	No	No
20s	F	NEG	NEG			20			24	No	No
50s	M	NEG	NEG			23			21	No	No
50s	M	NEG	NEG			23			23	No	No
50s	M	NEG	NEG			24			20	No	No
50s	M	NEG	NEG			23			22	No	No
20s	F	NEG	NEG			24			23	No	No
60s	M	NEG	NEG			25			22	No	No
50s	M	NEG	NEG			27			22	No	No
20s	M	NEG	NEG			24			21	No	No
30s	M	NEG	NEG			22			22	No	No
30s	M	NEG	NEG			24			21	No	No
40s	M	NEG	NEG			24			20	No	No
20s	M	NEG	NEG			25			22	No	No
70s	M	NEG	NEG			24			21	No	No
30s	M	NEG	NEG			23			23	No	No
20s	F	NEG	NEG			22			21	No	No
50s	M	NEG	NEG			26			23	No	No
20s	M	NEG	NEG			24			25	No	No
60s	F	NEG	NEG			25			23	No	No
40s	F	NEG	NEG			25			21	No	No
50s	F	NEG	NEG			23			23	No	No
20s	F	NEG	NEG			24			21	No	No
50s	F	NEG	NEG			26			22	No	No
30s	F	NEG	NEG			22			22	No	No
50s	F	NEG	NEG			24			22	No	No
20s	M	NEG	NEG			23			21	No	No
60s	M	NEG	NEG			23			20	No	No
40s	M	NEG	NEG			23			22	No	No
30s	M	NEG	NEG			24			22	No	No
20s	F	NEG	NEG			25			23	No	No
40s	F	NEG	NEG			25			24	No	No
30s	F	NEG	NEG			22			20	No	No
50s	F	NEG	NEG			25			20	No	No
50s	F	NEG	NEG			26			20	No	No
40s	F	NEG	NEG			25			21	No	No
30s	M	NEG	NEG			24			23	No	No
60s	M	NEG	NEG			24			21	No	No
20s	F	NEG	NEG			23			21	No	No
20s	M	NEG	NEG			24			23	No	No
30s	F	NEG	NEG			23			22	No	No
50s	M	NEG	NEG			25			23	No	No
20s	F	NEG	NEG			22			22	No	No
40s	M	NEG	NEG			23			24	No	No
60s	M	NEG	NEG			24			23	No	No
40s	F	NEG	NEG			26			22	No	No
40s	M	NEG	NEG			26			23	No	No
20s	F	NEG	NEG			21			21	No	No
60s	F	NEG	NEG			23			21	No	No
60s	F	NEG	NEG			25			21	No	No
30s	M	NEG	NEG			24			22	No	No
30s	F	NEG	NEG			24			20	No	No
20s	M	NEG	NEG			25			23	No	No
40s	F	NEG	NEG			25			22	No	No
60s	M	NEG	NEG			23			22	No	No
30s	F	NEG	NEG			24			21	No	No
40s	F	NEG	NEG			22			21	No	No
40s	F	NEG	NEG			24			21	No	No
20s	F	NEG	NEG			23			23	No	No
50s	F	NEG	NEG			26			21	No	No
40s	F	NEG	NEG			25			21	No	No
30s	F	NEG	NEG			24			23	No	No
50s	M	NEG	NEG			23			22	No	No
20s	F	NEG	NEG			22			23	No	No
20s	F	NEG	NEG			22			22	No	No
20s	M	NEG	NEG			22			20	No	No
30s	F	NEG	NEG			23			22	No	No
20s	F	NEG	NEG			25			22	No	No
50s	F	NEG	NEG			23			21	No	No
70s	F	NEG	NEG			24			22	No	No
40s	M	NEG	NEG			23			22	No	No
20s	F	NEG	NEG			23			22	No	No
20s	F	NEG	NEG			22			23	No	No
50s	F	NEG	NEG			25			23	No	No
30s	F	NEG	NEG			28			23	No	No
20s	M	NEG	NEG			24			21	No	No
30s	F	NEG	NEG			25			21	No	No
40s	F	NEG	NEG			24			21	No	No
20s	F	NEG	NEG			24			24	No	No
50s	F	NEG	NEG			22			22	No	No
50s	M	NEG	NEG			25			21	No	No
60s	F	NEG	NEG			22			22	No	No
40s	M	NEG	NEG			21			21	No	No
30s	F	NEG	NEG			23			22	No	No
40s	F	NEG	NEG			21			22	No	No
30s	F	NEG	NEG			25			22	No	No
50s	F	NEG	NEG			23			22	No	No
20s	M	NEG	NEG			25			21	No	No
60s	M	NEG	NEG			23			22	No	No
50s	F	NEG	NEG			23			22	No	No
50s	F	NEG	NEG			23			22	No	No
40s	F	NEG	NEG			24			24	No	No
60s	F	NEG	NEG			25			29	No	No
60s	M	NEG	NEG			24			21	No	No
30s	F	NEG	NEG			25			23	No	No
50s	M	NEG	NEG			23			23	No	No
50s	F	NEG	NEG			25			22	No	No
40s	F	NEG	NEG			26			21	No	No
20s	F	NEG	NEG			23			22	No	No
50s	M	NEG	NEG			24			23	No	No
40s	F	NEG	NEG			23			21	No	No
40s	F	NEG	NEG			24			22	No	No
50s	M	NEG	NEG			25			21	No	No
30s	M	NEG	NEG			22			24	No	No
30s	F	NEG	NEG			25			23	No	No
30s	M	NEG	NEG			25			23	No	No
30s	F	NEG	NEG			25			24	No	No
30s	M	NEG	NEG			24			21	No	No
40s	F	NEG	NEG			24			23	No	No
40s	M	NEG	NEG			23			22	No	No

### Sheet: Table S4 ED
Age (Decade)	Gender (M/F)	ED lab Report NP (POS/NEG)	NIH SAL (POS /NEG /IND)	Result from ED lab; Platform and Ct	NIH NP (POS /NEG /IND)	NIH NP N1 Ct	NIH NP N2 Ct	NIH NP RP Ct	NIH SAL N1 Ct	NIH SAL N2 Ct	NIH SAL RP Ct	Mucolyse (Yes / No)	Failed Extraction (Yes / No)
60s	F	POS	POS	QuantStudio (29)	POS	20	22	26	28	31	23	No	No
50s	F	POS	POS	GeneXpert (E 29.5; N2 33.2)					24	26	23	No	No
70s	F	POS	POS	Max (N1 23.2; N2 24.0)	POS	25	30	25	33	37	25	Yes	No
80s	F	NEG	NEG		NEG			23			22	No	No
70s	M	NEG	NEG								24	No	No
20s	F	POS	POS	Max (N1 40.9; N2 34.7)	POS	36	44	29	31	36	22	No	No
70s	F	NEG	NEG		NEG			24			21	Yes	No
20s	F	NEG	NEG		NEG			27			22	No	No
50s	F	NEG	NEG		NEG			25			21	No	No
80s	F	POS	POS	Max (N1 17.4; N2 17.5)	POS	22	27	27	35	39	28	Yes	No
70s	F	NEG	NEG								25	No	No
70s	M	NEG	NEG		NEG			29			23	Yes	No
50s	F	NEG	NEG		NEG			28			20	Yes	No
50s	F	NEG	NEG		NEG			26			21	No	No
50s	F	POS	POS	QuantStudio (19)					36	41	21	No	No
50s	F	POS	NEG	Simplexa (S gene 37.9; ORF1lab 37.9)					NEG		21	Yes	No
50s	F	NEG	NEG		NEG			26			23	Yes	No
60s	M	NEG	NEG								21	No	No
50s	F	NEG	NEG								22	No	No
60s	M	NEG	NEG		NEG						21	Yes	No
40s	F	NEG	NEG		NEG			31			20	No	No
30s	M	NEG	NEG		NEG			23			24	No	No
20s	F	NEG	NEG		NEG			30			21	No	No
40s	F	POS	POS	Simplexa (S gene 23.2; ORF1lab 23.9)	POS	26	29	25	28	34	20	No	No
30s	M	POS	POS	QuantStudio (28)					26	30	21	No	No
20s	F	NEG	NEG								21	No	No
70s	F	POS	POS	GeneXpert (E 29.5; N2 32.0)	POS	32	41	23	32	37	20	No	No
80s	F	NEG	NEG								22	No	No
30s	M	NEG	NEG		NEG			23			23	No	No
60s	M	NEG	NEG		NEG			29			20	Yes	No
60s	M	NEG	NEG		NEG			29			19	Yes	No
50s	M	POS	POS	GeneXpert (E19.5; N2 21.8)	POS	25	30	28	31	37	21	Yes	Yes
50s	M	NEG	NEG								22	No	No
30s	F	NEG	NEG								21	No	No
30s	F	NEG	NEG								23	No	No
60s	M	POS	NEG	Simplexa (S gene 20.5; ORFlab 21.9)	NEG			23	NEG		21	Yes	No
20s	M	NEG	NEG		NEG			26			24	No	No
30s	F	NEG	NEG		NEG			26			21	No	No
30s	F	NEG	NEG		NEG			30			24	No	No
30s	M	POS	POS	Simplexa (S gene 20.8; ORFlab 21.8)					20	22	21	No	No
20s	F	NEG	NEG					30			22	No	No
20s	F	NEG	NEG		NEG			23			20	No	No
50s	M	NEG	NEG		NEG			23			21	No	No
60s	M	NEG	NEG								24	No	No
20s	F	NEG	POS						29	31	23	No	No
50s	F	POS	POS	Simplexa (S gene 22.4; ORF1ab 23.7)					17	17	23	No	No
30s	F	NEG	NEG								21	Yes	No
30s	F	NEG	NEG								22	Yes	No
40s	F	NEG	NEG								21	Yes	No
20s	F	NEG	NEG								20	No	No
30s	F	NEG	NEG								21	No	No
20s	M	NEG	NEG								21	No	No
50s	F	NEG	NEG								27	No	No
20s	F	NEG	NEG								21	No	No
30s	M	NEG	NEG								22	Yes	Yes
50s	F	NEG	NEG								22	No	No
40s	M	NEG	NEG								22	No	No
50s	F	NEG	NEG								22	No	No
30s	F	NEG	NEG		NEG			27			22	Yes	No
30s	M	NEG	NEG								23	No	No
30s	M	NEG	NEG		NEG			28			20	No	No
60s	M	POS	POS	GeneXpert (E gene 18.0; N2 19.9)					23	28	25	No	No
40s	F	NEG	NEG		NEG			27			21	No	No
50s	F	NEG	NEG		NEG			26			21	No	No
60s	F	NEG	NEG		NEG			28			20	Yes	No
30s	F	NEG	NEG		NEG			29			21	No	No
40s	F	NEG	NEG								20	No	No
20s	F	NEG	NEG								22	No	No
20s	M	NEG	NEG								24	No	No

### Sheet: Table S5 POSITIVES
Collection Site	NP (POS/IND/NEG)	SAL (POS/IND/NEG)	Outside Lab NP Ct	NIH NP N1 Ct	NIH SAL N1 Ct	MT	Viral Load NP
Car line	POS	POS		16	22		High/Mod
ED	POS	POS	17	22	35		High/Mod
ED	POS	POS	22		17		High/Mod
Car line	POS	POS		17	33		High/Mod
Car line	POS	POS		17	30		High/Mod
Car line	POS	POS		17	21		High/Mod
Car line	POS	POS		18	23		High/Mod
ED	POS	POS	18		23		High/Mod
ED	POS	POS	19		36		High/Mod
ED	POS	POS	20	25	31		High/Mod
ED	POS	NEG	20	NEG	NEG		High/Mod
Car line	POS	POS		20	21		High/Mod
ED	POS	POS	21		20		High/Mod
Car line	POS	POS		22	30		High/Mod
ED	POS	POS	23	25	33		High/Mod
ED	POS	POS	23	26	28		High/Mod
Car line	POS	POS		24	29		High/Mod
Car line	POS	POS		24	29		High/Mod
Car line	POS	POS		25	30		High/Mod
ED	POS	POS	28		26		High/Mod
ED	POS	POS	29	20	28		High/Mod
ED	POS	POS	30		24		High/Mod
ED	POS	POS	30	32	32		High/Mod
Car line	POS	NEG		30	NEG	MT	High/Mod
Car line	POS	POS		30	31	MT	High/Mod
Car line	POS	POS		30	36	MT	High/Mod
Car line	POS	POS		30	28		High/Mod
Car line	POS	NEG		33	NEG		High/Mod
Car line	POS	POS		34	31		High/Mod
Car line	POS	POS		34	37	MT	High/Mod
Car line	POS	POS		35	33	MT	Low
Car line	POS	NEG		35	NEG		Low
Car line	IND	NEG		36	NEG	MT	Low
Car line	IND	NEG		38	NEG		Low
Car line	POS	IND		38	37	MT	Low
ED	POS	NEG	38		NEG		Low
ED	POS	POS	41	36	31		Low
ED	NEG	POS			29		N/A

### Sheet: Table S6 POOLED
		Individual testing CDC Assay			Pooled Testing (5-pool)								Ct Difference
		N1 Ct	N2 Ct	CDC POS /IND /NEG	CDC N1 Ct	CDC N2 Ct	CDC POS/ IND/ NEG	Panther ORF1a/b Ct	Panther POS/IND/NEG	Cobas 1 Ct	Cobas 2 Ct	Cobas POS/ IND/ NEG	CDC N1	CDC N2	Panther ORF1a/b	Cobas 1	Cobas 2
	Pool1	30.6	36.2	POS	34.6	NEG	IND						4	NA
	Pool2	30.6	36.2	POS	34.5	NEG	IND						3.9	NA
	Pool3	30.6	36.2	POS	34.02	NEG	IND						3.42	NA
	Pool4	31.7	37.3	POS	33.6	NEG	IND						1.9	NA
	Pool5	31.7	37.3	POS	35.2	NEG	IND						3.5	NA
	Pool6	31.7	37.3	POS	36.6	NEG	IND						4.9	NA
	Pool7	24.5	28.8	POS	28.8	34.8	POS						4.3	6
	Pool8	24.5	28.8	POS	28.7	35.4	POS						4.2	6.6
	Pool9	24.5	28.8	POS	28.9	34.1	POS						4.4	5.3
	Pool10	25.1	27.9	POS	27.7	32.5	POS						2.6	4.6
	Pool11	25.1	27.9	POS	27.4	30.6	POS						2.3	2.7
	Pool12	25.1	27.9	POS	27.3	31	POS						2.2	3.1
	Pool13	21.3	23.3	POS	22.2	25.5	POS						0.9	2.2
	Pool14	29.5	33.4	POS	31.3	35.3	POS						1.8	1.9
	Pool15	29.5	33.4	POS	34.1	36.8	POS						4.6	3.4
	Pool16	29.5	33.4	POS	32.1	36.7	POS						2.6	3.3
	Pool17	25.7	30.4	POS	26.3	30.9	POS						0.6	0.5
	Pool18	25.7	30.4	POS	26.9	32.8	POS						1.2	2.4
	Pool19	28.3	34.1	POS	26.1	30.3	POS						-2.2	-3.8
	Pool20	28.3	34.1	POS	32	36.7	POS						3.7	2.6
	Pool21	31.2	37	POS	33.7	NEG	IND						2.5	NA
	Pool22	31.2	37	POS	37.4	NEG	IND						6.2	NA
	Pool23	31.2	37	POS	33.3	38.6	POS						2.1	1.6
	Pool24	27.6	31.3	POS	30.8	34.01	POS						3.2	2.71
	Pool25	27.6	31.3	POS	26.7	29.8	POS						-0.9	-1.5
	Pool26	27.6	31.3	POS	28.8	33.03	POS						1.2	1.73
	Pool27	28.8	32.5	POS	30.9	38.3	POS	33	POS	31.14	32.6	POS	2.1	5.8	4.2	2.34	3.8
	Pool28	28.8	32.5	POS	31.5	36.6	POS	33.3	POS	30.11	31.66	POS	2.7	4.1	4.5	1.31	2.86
	Pool29	29.3	34.6	POS	29.7	36.5	POS	31.4	POS	29.89	31.49	POS	0.4	1.9	2.1	0.59	2.19
	Pool30	28	33.3	POS	29.7	35.9	POS	31.4	POS	32.42	33.64	POS	1.7	2.6	3.4	4.42	5.64
	Pool31	28	33.3	POS	29.7	33.03	POS	32	POS	30.94	32.24	POS	1.7	-0.27	4	2.94	4.24
	Pool32	30.5	36.5	POS	34	NEG	IND	35.5	POS	NEG	33.25	IND	3.5	NA	5	NA	2.75
	Pool33	30.5	36.5	POS	33.7	38.8	POS	35.9	POS	NEG	NEG	NEG	3.2	2.3	5.4	NA	NA
	Pool34	29.3	34.1	POS	31.2	35.2	POS	32.8	POS	31.16	33.11	POS	1.9	1.1	3.5	1.86	3.81
	Pool35	29.3	34.1	POS	31.4	37.2	POS	33	POS	31.55	32.74	POS	2.1	3.1	3.7	2.25	3.44
	Pool36	32.7	37.6	POS	33.5	39.7	POS	34.7	POS	30.01	31.51	POS	0.8	2.1	2	-2.69	-1.19
	Pool37	32.7	37.6	POS	33.3	NEG	IND	37.1	POS	31.49	33.67	POS	0.6	NA	4.4	-1.21	0.97
	Pool38	31.5	36.8	POS	35.8	NEG	IND	39.2	POS	31.3	32.47	POS	4.3	NA	7.7	-0.2	0.97
	Pool39	31.5	36.8	POS	37.2	NEG	IND	NEG	NEG	32.6	34.17	POS	5.7	NA	NA	1.1	2.67
	Pool40	33	39.7	POS	33.5	38.3	POS	35.3	POS	NEG	NEG	NEG	0.5	-1.4	2.3	NA	NA
	Pool41	33	39.7	POS	33.9	NEG	IND	37.5	POS	32.76	33.82	POS	0.9	NA	4.5	-0.24	0.82
	Pool42	21.31	22.88	POS				26.9	POS				2.46878		5.59
	Pool43	21.96	23.9	POS				24.6	POS						2.64
	Pool44	30.82	36.62	POS				34.5	POS						3.68
	Pool45	27.8	31.84	POS				31.2	POS						3.4
	Pool46	27.8	31.84	POS				32.6	POS						4.8
	Pool47	33.43	38.35	POS				36.8	POS						3.37
	Pool48	30.54	34.08	POS				37.2	POS						3.77
	Pool49	32.53	35.19	POS				28.1	POS						-2.44
	Pool50	29.85	34.18	POS				35.7	POS						3.17
	Pool51	27.63	32.7	POS				32.2	POS						2.35
	Pool52	33.41	NEG	POS				NEG	IND						NA
	Pool53	29.74	35.03	POS				35.4	POS						5.66
	Pool54	25.47	29.48	POS				30.1	POS						4.63
	Pool55	25.23	27.14	POS				29.3	POS	28.1	29.09	POS			4.07
	Pool56	23.83	26.47	POS				28.1	POS	27.42	27.89	POS			4.27
	Pool 57	30.87	36.13	POS						32.24	33.32	POS				1.37	2.45
	Pool 58	29.84	33.91	POS						31.83	33.12	POS				1.99	3.28
	Pool 59	27.7	31.59	POS						30.52	32.04	POS				2.82	4.34
	Pool 60	24.79	28.05	POS						28.16	28.76	POS				3.37	3.97
	Pool 61	23.94	27.77	POS						27.26	27.71	POS				3.32	3.77
	Pool 62	26.57	32.43	POS						30.88	31.81	POS				4.31	5.24
	Pool 63	22.97	28.16	POS						26.62	26.96	POS				3.65	3.99
	Pool 64	29.85	34.18	POS						32.25	33.58	POS				2.4	3.73
	Pool 65	20.4	22.56	POS						26.15	26.48	POS				5.75	6.08
	Pool 66	30.67	38.35	POS						30.79	32.21	POS				0.12	1.54
	Pool 67	30.08	36.42	POS						31.95	33.99	POS				1.87	3.91
	Pool 68	28.78	33.39	POS						30.69	32.37	POS				1.91	3.59
	Pool 69	27.67	31.65	POS						30.14	31.09	POS				2.47	3.42
	Pool 70	31.75	35.74	POS						32.35	34.17	POS				0.6	2.42
	Pool 71	29.18	32.57	POS						32.38	34.21	POS				3.2	5.03
	Pool 72	25.7	29.01	POS						30.32	31.48	POS				4.62	5.78
	Pool 73	29.4	34.68	POS						31.24	33.16	POS				1.84	3.76
	Pool 74	32.8	39.6	POS						33.44	35.08	POS				0.64	2.28
	Pool 75	23.4	28.07	POS						29.63	30	POS				6.23	6.6
	Pool 76	26.7	31.78	POS						31.41	32.63	POS				4.71	5.93
	Pool 77	30.2	34.54	POS						32.21	34.38	POS				2.01	4.18
	Pool 78	33.6	39.26	POS						NEG	36.77	IND				NA	NA
	Delta Ct Range												(-2.2 to 6.2)		(-2.4 to 5.7)	(-2.7 to 6.2)
	Mean Delta Ct												2.4		3.8	2.17
	Ct difference for Panther and COBAS were calculated using Ct values of Individual testing on CDC platform for N1 gene target only
